# Pangenome-based identification of cryptic pathogenic variants in undiagnosed rare disease patients

**DOI:** 10.1101/2025.07.08.25330875

**Authors:** Se Song Jang, Seoyeon Kim, Seungbok Lee, Soo Yeon Kim, Jangsup Moon, Jun Kim, Jong-Hee Chae

**Author notes:** To whom correspondence should be addressed., Correspondence may be addressed to Jong-Hee Chae., Correspondence may also be addressed to Jun Kim. S.S.J, S.K, and S.L contributed equally to this work.

## Abstract

**Background:** Despite widespread implementation of exome and genome sequencing, a substantial proportion of rare disease patients remain undiagnosed due to inherent limitations in detecting structural, repetitive, and regulatory variants.

**Methods:** We applied long-read sequencing (LRS) to 40 individuals from 33 previously undiagnosed Korean families. *De novo* assemblies were integrated into a graph-based pangenome workflow, enabling sensitive detection of single-nucleotide, structural, and tandem-repeat variants and direct profiling of CpG methylation.

**Results:** Pathogenic or likely pathogenic variants were identified in 9 (27.3%) families that had remained unsolved despite prior short-read sequencing. The discoveries comprised deep intronic splice-altering SNVs, non-coding regulatory deletions, complex rearrangements, large deletions, tandem repeat expansions, and aberrant methylation profiles. We also implicate *CXXC1* as a novel disease-associated gene, potentially contributing to a global DNA methylation defects, and revealed novel pathogenic variants in established disease genes such as *HEXB* and *NGLY1*, providing insights into underrecognized genetic contributors to rare diseases.

**Conclusions:** LRS coupled with pangenome-based, graph-driven analysis closed a sizable diagnostic gap, broadened the mutational spectra of several Mendelian genes and brought epigenomic evidence into rare disease investigation. These findings support the adoption of long-read, graph-based workflows as a front-line strategy for comprehensive genomic and epigenomic diagnosis.
