## Supplementary Tables for "Pangenome-based identification of cryptic pathogenic variants in undiagnosed rare disease patients"

### Sheet: Table S1
Table S1. Clinical characteristics and sample metadata of individuals included in this study.
Sample ID	Sample origin	Sequencing platform	Clinical information (HPO terms)
SNUH-01P	blood	PacBio Sequel2e	HP:0001644 (Dilated cardiomyopathy), HP:0003198 (Myopathy)
SNUH-02P	blood	PromethION P24	HP:0000252 (Microcephaly), HP:0001263 (Global developmental delay), HP:0001508 (Failure to thrive), HP:0001999 (Abnormal facial shape), HP:0002283 (Global brain atrophy), HP:0004322 (Short stature)
SNUH-03P	blood	PromethION P24	HP:0000252 (Microcephaly), HP:0001263 (Global developmental delay)
SNUH-04P	blood	PacBio Revio	HP:0000252 (Microcephaly), HP:0001263 (Global developmental delay), HP:0001999 (Abnormal facial shape)
SNUH-05P	blood	PromethION P24	HP:0001252 (Hypotonia), HP:0001263 (Global developmental delay), HP:0002283 (Global brain atrophy), HP:0007360 (Aplasia/Hypoplasia of the cerebellum), HP:0033454 (Tube feeding)
SNUH-06P	blood	PacBio Revio	HP:0000483 (Astigmatism), HP:0000540 (Hypermetropia), HP:0000938 (Osteopenia), HP:0001263 (Global developmental delay), HP:0001999 (Abnormal facial shape), HP:0002591 (Polyphagia), HP:0040127 (Abnormal sweat homeostasis)
SNUH-07P	blood	PacBio Revio	HP:0000252 (Microcephaly), HP:0001250 (Seizure), HP:0001263 (Global developmental delay), HP:0002283 (Global brain atrophy)
SNUH-07S	blood	PacBio Revio	HP:0001257 (Spasticity), HP:0001263 (Global developmental delay)
SNUH-08P	blood	PromethION P24	HP:0000252 (Microcephaly), HP:0001251 (Ataxia), HP:0001263 (Global developmental delay), HP:0002064 (Spastic gait), HP:0004322 (Short stature), HP:0007360 (Aplasia/Hypoplasia of the cerebellum)
SNUH-09P	blood	PacBio Revio	HP:0000252 (Microcephaly), HP:0000470 (Short neck), HP:0001249 (Intellectual disability), HP:0001250 (Seizure), HP:0001513 (Obesity), HP:0001999 (Abnormal facial shape), HP:0002317 (Unsteady gait), HP:0004322 (Short stature), HP:0034295 (Reduced cerebral white matter volume)
SNUH-09S	blood	PacBio Revio	HP:0000565 (Esotropia), HP:0000729 (Autistic behavior), HP:0001249 (Intellectual disability), HP:0001250 (Seizure), HP:0001513 (Obesity), HP:0001999 (Abnormal facial shape), HP:0004322 (Short stature), HP:0034295 (Reduced cerebral white matter volume)
SNUH-10P	blood	PacBio Sequel2e	HP:0001249 (Intellectual disability), HP:0001250 (Seizure), HP:0001263 (Global developmental delay), HP:0002524 (Cataplexy)
SNUH-10S	blood	PacBio Sequel2e	HP:0001250 (Seizure), HP:0001263 (Global developmental delay)
SNUH-11P	blood	PacBio Sequel2e	HP:0001251 (Ataxia), HP:0001272 (Cerebellar atrophy), HP:0003676 (Progressive), HP:0030890 (Hyperintensity of cerebral white matter on MRI)
SNUH-12P	blood	PacBio Sequel2e	HP:0002650 (Scoliosis), HP:0003560 (Muscular dystrophy)
SNUH-13P	blood	PacBio Sequel2e	HP:0000252 (Microcephaly), HP:0001263 (Global developmental delay), HP:0001647 (Bicuspid aortic valve), HP:0100021 (Cerebral palsy)
SNUH-14P	blood	PacBio Sequel2e	HP:0000252 (Microcephaly), HP:0000968 (Ectodermal dysplasia), HP:0001138 (Optic neuropathy), HP:0001249 (Intellectual disability), HP:0001999 (Abnormal facial shape), HP:0002064 (Spastic gait)
SNUH-15P	blood	PacBio Sequel2e	HP:0000518 (Cataract), HP:0001999 (Abnormal facial shape)
SNUH-16P	blood	PacBio Revio	HP:0001251 (Ataxia), HP:0001263 (Global developmental delay), HP:0001336 (Myoclonus)
SNUH-17P	fibroblast	PacBio Revio	HP:0001250 (Seizure), HP:0001324 (Muscle weakness), HP:0003236 (Elevated circulating creatine kinase concentration), HP:0003676 (Progressive), HP:0004389 (Intestinal pseudo-obstruction), HP:0007392 (Excessive wrinkled skin)
SNUH-17S	blood	PacBio Sequel2e	HP:0001250 (Seizure), HP:0001324 (Muscle weakness), HP:0002376 (Developmental regression), HP:0003236 (Elevated circulating creatine kinase concentration), HP:0003676 (Progressive), HP:0007392 (Excessive wrinkled skin)
SNUH-18P	fibroblast	PacBio Revio	HP:0001250 (Seizure), HP:0001324 (Muscle weakness), HP:0002878 (Respiratory failure), HP:0003676 (Progressive), HP:0004389 (Intestinal pseudo-obstruction), HP:0033454 (Tube feeding)
SNUH-18S	fibroblast	PacBio Revio	HP:0001250 (Seizure), HP:0001324 (Muscle weakness), HP:0003676 (Progressive)
SNUH-19P	blood	PacBio Revio	HP:0001250 (Seizure), HP:0001251 (Ataxia), HP:0002344 (Progressive neurologic deterioration), HP:0002524 (Cataplexy), HP:0007166 (Paroxysmal dyskinesia), HP:0012751 (Abnormal basal ganglia MRI signal intensity)
SNUH-19S	blood	PacBio Revio	HP:0000666 (Horizontal nystagmus), HP:0000737 (Irritability), HP:0002066 (Gait ataxia), HP:0012751 (Abnormal basal ganglia MRI signal intensity)
SNUH-20P	blood	PacBio Revio	HP:0001251 (Ataxia), HP:0001310 (Dysmetria), HP:0001336 (Myoclonus), HP:0002524 (Cataplexy)
SNUH-20S	blood	PacBio Revio	HP:0001249 (Intellectual disability), HP:0001250 (Seizure), HP:0001251 (Ataxia), HP:0001272 (Cerebellar atrophy)
SNUH-21P	fibroblast	PacBio Revio	HP:0003198 (Myopathy), HP:0003391 (Gowers sign)
SNUH-22P	blood	PacBio Revio	HP:0001257 (Spasticity)
SNUH-23P	blood	PacBio Sequel2e	HP:0001332 (Dystonia)
SNUH-24P	blood	PacBio Sequel2e	HP:0000518 (Cataract), HP:0001999 (Abnormal facial shape), HP:0003498 (Disproportionate short stature)
SNUH-25P	blood	PacBio Revio	HP:0000973 (Cutis laxa), HP:0001263 (Global developmental delay), HP:0001999 (Abnormal facial shape), HP:0003236 (Elevated circulating creatine kinase concentration), HP:0100678 (Premature skin wrinkling)
SNUH-26P	blood	PromethION P24	HP:0000252 (Microcephaly), HP:0000965 (Cutis marmorata), HP:0001250 (Seizure), HP:0001263 (Global developmental delay), HP:0002487 (Hyperkinetic movements)
SNUH-27P	blood	PromethION P24	HP:0007052 (Multifocal cerebral white matter abnormalities), HP:0010576 (Intracranial cystic lesion), HP:0012520 (Dilation of Virchow-Robin spaces)
SNUH-28P	blood	PromethION P24	HP:0001250 (Seizure), HP:0002376 (Developmental regression), HP:0012751 (Abnormal basal ganglia MRI signal intensity)
SNUH-29P	blood	PromethION P24	HP:0001252 (Hypotonia), HP:0002093 (Respiratory insufficiency), HP:0003198 (Myopathy), HP:0003623 (Neonatal onset), HP:0011968 (Feeding difficulties), HP:0033454 (Tube feeding)
SNUH-30P	blood	PromethION P24	HP:0000252 (Microcephaly), HP:0001263 (Global developmental delay), HP:0001283 (Bulbar palsy), HP:0001319 (Neonatal hypotonia), HP:0001999 (Abnormal facial shape), HP:0002878 (Respiratory failure), HP:0012385 (Camptodactyly), HP:0030319 (Weakness of facial musculature)
SNUH-31P	blood	PromethION P24	HP:0001263 (Global developmental delay), HP:0001999 (Abnormal facial shape), HP:0012751 (Abnormal basal ganglia MRI signal intensity)
SNUH-32P	blood	PromethION P24	HP:0001272 (Cerebellar atrophy), HP:0002063 (Rigidity), HP:0002376 (Developmental regression), HP:0003676 (Progressive), HP:0030890 (Hyperintensity of cerebral white matter on MRI)
SNUH-33P	blood	PromethION P24	HP:0000256 (Macrocephaly), HP:0001263 (Global developmental delay), HP:0001363 (Craniosynostosis), HP:0001622 (Premature birth), HP:0001999 (Abnormal facial shape), HP:0004322 (Short stature)
HPO; Human Phenotype Ontology.

### Sheet: Table S2
Table S2. Summary statistics of long-read sequencing data from 40 patients.*
Sample ID	Num_seqs	Sum_len (bp)	Min_len (bp)	Avg_len (bp)	Max_len (bp)	Q1 (bp)	Q2 (bp)	Q3 (bp)	N50 (bp)	N50_num	Q20 (%)	Q30 (%)	AvgQual	GC (%)
SNUH-01P	2365096	37436765358	92	15828.9	50163	10592	15523	20335	18492	20273	98.63	96.93	27.68	40.71
SNUH-02P	4549330	74784249835	10	16438.5	349268	3598	11420	24888	29670	59035	84.84	70.68	17	40.86
SNUH-03P	7857665	91424744989	12	11635.1	520773	2850	6378	16244	22657	69656	81.05	65.25	16	40.89
SNUH-04P	4163091	71010183211	143	17057.1	47587	12926	16180	20221	17940	21298	93.19	85.41	20.64	40.28
SNUH-05P	7437142	102286338242	6	13753.4	541242	3591	8181	19022	25030	76682	84.04	69.66	16.75	40.82
SNUH-06P	2989627	44407806152	90	14854	55375	11930	14145	17052	15166	15128	94.82	88.3	21.86	40.15
SNUH-07P	6564491	97780652009	111	14895.4	53882	11650	14009	17286	15284	18584	96.22	91.34	23.28	40.06
SNUH-07S	7148155	102339355049	67	14316.9	59778	11274	13458	16536	14612	17674	96.37	91.71	23.45	40.16
SNUH-08P	7096025	99082660086	4	13963.1	353794	2669	10357	20584	24343	70154	82.5	67.08	16.32	40.87
SNUH-09P	6557822	96857953584	69	14769.8	52130	11812	13914	16933	14986	17776	97.07	93.12	24.4	39.73
SNUH-09S	6207042	98429839321	76	15857.8	51728	12905	15156	18118	16152	16314	96.89	92.7	24.16	40.08
SNUH-10P	2198419	28581402775	195	13000.9	50385	7353	11226	17153	15922	26685	98.65	96.91	27.85	40.31
SNUH-10S	1975790	28438119540	110	14393.3	49367	8941	13389	18810	17119	21849	98.66	96.9	27.89	40.35
SNUH-11P	2559806	38865496401	112	15183	50414	9903	15122	19772	18057	18254	98.67	97	27.86	41
SNUH-12P	2484302	33369451954	103	13432.1	50267	8835	12629	17175	15541	21175	98.87	97.42	28.59	40.84
SNUH-13P	2534926	35203688647	132	13887.5	50176	8192	12785	18525	17014	22605	98.6	96.85	27.6	40.75
SNUH-14P	2567430	37142036708	257	14466.6	48243	8549	13452	19327	17746	22621	98.57	96.74	27.58	40.72
SNUH-15P	2252647	34523892626	130	15325.9	49843	9250	14887	20406	18764	21505	98.27	96.04	26.74	40.74
SNUH-16P	2314732	40511786773	140	17501.7	57498	13951	16833	20299	18146	19238	96.32	91.38	23.44	39.38
SNUH-17P	7339310	110823938185	83	15100	57214	12371	14391	17130	15269	17590	97.02	93.02	24.33	39.94
SNUH-17S	5852279	93042571687	72	15898.5	50558	11789	15117	19307	17206	21102	97.49	94.09	25.14	40.12
SNUH-18P	7476805	112752923875	59	15080.4	51930	12326	14490	17233	15401	16266	97.14	93.31	24.53	40.37
SNUH-18S	6106442	101475983849	75	16617.9	68047	13122	15805	19305	17133	19357	97.07	93.25	24.28	40
SNUH-19P	6424529	100196511864	85	15595.9	50685	12553	14619	17649	15680	23212	96.93	92.77	24.22	40.23
SNUH-19S	7088880	111494927460	72	15728.1	53338	12398	14834	18168	16106	21085	95.29	89.35	22.3	40.3
SNUH-20P	6431808	98895650133	139	15376	56460	12420	14656	17637	15697	16842	97.3	93.57	24.81	39.57
SNUH-20S	6343156	102878047622	79	16218.7	53290	12959	15523	18746	16695	17296	97.1	93.09	24.53	39.84
SNUH-21P	5152738	86412290214	69	16770.2	72335	13549	16085	19303	17202	17412	97.42	93.8	25.02	39.93
SNUH-22P	4555091	71129016694	83	15615.3	60582	12759	14992	17830	15932	14722	96.81	92.52	24.05	40.02
SNUH-23P	3317883	51416873911	80	15496.9	55407	12298	14819	17943	15985	15807	94.63	87.86	21.71	40.39
SNUH-24P	7436093	106380007307	101	14305.9	50478	8727	13791	19010	17428	21429	98.54	96.62	27.51	40.58
SNUH-25P	6525530	96197250333	123	14741.7	54154	11903	14103	16900	15072	14980	96.78	92.52	23.96	40.19
SNUH-26P	8049368	97484179833	10	12110.8	575334	3605	8569	17195	19764	63469	84.05	69.63	16.67	41.06
SNUH-27P	7124321	91386846882	3	12827.4	386216	2591	6734	19044	25894	66975	80.63	64.84	15.78	40.75
SNUH-28P	12613405	94919189826	2	7525.3	315586	845	3610	11362	16269	57473	82.74	67.54	16.33	40.86
SNUH-29P	10723719	115975541361	10	10814.9	507505	4899	8928	14287	14743	55684	82.85	67.78	16.49	40.95
SNUH-30P	9765211	118435391930	8	12128.3	484809	3561	8554	16948	20193	63581	83.87	69.14	16.69	40.73
SNUH-31P	6765335	96776354250	6	14304.7	512840	3340	8089	19221	28504	87322	80.98	65.29	15.9	40.8
SNUH-32P	9343989	181472050898	8	19421.3	685174	5546	13023	24951	32426	109489	82.94	67.35	16.49	40.36
SNUH-33P	6655432	170335285445	11	25593.4	488388	4166	15998	37727	49918	98832	83.86	68.88	16.71	40.69
*For each sample, the table reports the number of sequences and the length of total, minimum, average, and maximum sequences, as well as the first quartile (Q1), median (Q2), and third quartile (Q3). It also includes N50, L50, the percentage of bases above Q20 and Q30, average base quality, and GC content.

### Sheet: Table S3
Table S3. Summary statistics of genome assemblies from 40 patients.
Sample ID	Haplotype	Num_seqs	Sum_len (bp)	Min_len (bp)	Avg_len (bp)	Max_len (bp)	Q1 (bp)	Q2 (bp)	Q3 (bp)	N50 (bp)	N50_num	GC (%)
SNUH-01P	haplotype 1	9042	2940519855	14291	325207	6035511	77038	166718	368074	650103	1173	40.76
	haplotype 2	7953	2720073022	13135	342018	4742078	90258	189543	390721	632906	1125	40.81
SNUH-02P	haplotype 1	3768	3048449654	14092	809036	20498516	138861	355379	892065	1864299	412	40.87
	haplotype 2	3305	2855840067	25779	864097	14613336	194224	459180	1026711	1703264	451	40.85
SNUH-03P	haplotype 1	3877	3035980126	16229	783075	17926137	131242	323316	905218	1862599	432	40.86
	haplotype 2	3233	2874156274	19656	889006	17832304	201815	458030	1042538	1761981	421	40.92
SNUH-04P	haplotype 1	1257	3046504048	20221	2.42363e+06	91275866	103573	364135	1301861	13061384	50	40.8
	haplotype 2	1418	3088987361	19888	2.17841e+06	77131693	153224	437967	1573448	10775891	73	40.73
SNUH-05P	haplotype 1	2077	2990165666	15807	1.43966e+06	34468800	146367	437214	1441386	4468679	172	40.87
	haplotype 2	1830	2937277997	34638	1.60507e+06	38797100	207126	595314	1721559	4182515	167	40.89
SNUH-06P	maternal	5485	2964017072	15678	540386	10963821	80364	205100	567060	1429736	534	40.72
	paternal	5684	2856828733	13860	502609	14188884	70420.5	180730	515210	1368959	516	40.71
SNUH-07P	maternal	672	3022095103	21590	4.49717e+06	103481222	111394	321413	1.34929e+06	41292303	23	40.78
	paternal	662	3017508842	18038	4.55817e+06	104688225	92005	306559	1304688	38991909	25	40.81
SNUH-07S	maternal	538	3027938759	17652	5628139	103510785	115829	446512	2208709	37072026	23	40.77
	paternal	584	2940340610	12910	5.03483e+06	130815701	96455.5	350905	1.53395e+06	51392934	19	40.8
SNUH-08P	haplotype 1	2077	2996622309	18507	1.44276e+06	39632889	124421	396573	1466081	4521780	162	40.91
	haplotype 2	1918	2941543336	27369	1.53365e+06	23028151	209721	622426	1734000	3869135	200	40.91
SNUH-09P	haplotype 1	849	2961861923	16569	3.48865e+06	103642052	76383	235647	808033	50513155	20	40.68
	haplotype 2	896	2896144055	16569	3.2323e+06	100346524	106374	305780	1.02283e+06	30038863	27	40.71
SNUH-09S	haplotype 1	571	3020202499	19858	5.28932e+06	124456799	91888.5	369275	1577861	42243815	22	40.79
	haplotype 2	596	3002817292	22081	5038284	127872778	134832	467978	1814837	41526480	24	40.78
SNUH-10P	haplotype 1	18305	2767206201	8602	151172	3032328	49417	86818	174182	252960	2861	40.43
	haplotype 2	13286	2274342498	10968	171183	3038983	55326	101806	207652	286795	2192	40.4
SNUH-10S	haplotype 1	16983	2802071791	9524	164993	2995021	52512.5	92615	187976	281534	2593	40.48
	haplotype 2	12574	2349564393	11750	186859	3293327	60434	111511	227502	303763	2087	40.5
SNUH-11P	haplotype 1	8379	2937722252	14552	350605	5717421	81556.5	175426	394073	705395	1061	40.89
	haplotype 2	7546	2853247791	14702	378114	7110470	100337	207260	430492	694697	1033	40.85
SNUH-12P	haplotype 1	14251	3090964081	11150	216894	4781458	59428.5	116350	256138	400220	2060	40.8
	haplotype 2	10747	2625960690	10113	244344	4631294	73791	149034	304550	404353	1792	40.85
SNUH-13P	maternal	11363	2845769010	10520	250442	3942925	75766	155058	313836	418527	1918	40.81
	paternal	11368	2763503421	9679	243095	2470563	68999.5	142888	310167	425671	1860	40.83
SNUH-14P	maternal	9544	2885172126	12247	302302	3763551	87122.5	182520	392102	519631	1609	40.75
	paternal	9912	2895990953	8825	292170	3566970	81441	177200	370139	506125	1627	40.79
SNUH-15P	maternal	10909	2845556567	13680	260845	3858214	81410	165112	334556	425952	1919	40.79
	paternal	11476	2848990278	11313	248256	3178920	75707	154758	315792	411879	1974	40.79
SNUH-16P	maternal	7517	2857675859	16572	380162	9893111	71170	156141	387892	905191	752	40.3
	paternal	7709	2777201603	16572	360254	11541481	68317	144625	353936	884847	727	40.32
SNUH-17P	maternal	474	2898807377	16899	6.11563e+06	105207535	116550	567300	3011721	39772168	22	40.78
	paternal	500	3002406065	18792	6.00481e+06	127184143	78740.5	346538	2688467	38147090	23	40.79
SNUH-17S	maternal	395	3015303471	19456	7.63368e+06	99974573	262096	999791	5696956	35087245	25	40.83
	paternal	413	3030125337	16568	7.33687e+06	120437494	127212	749446	4318762	39441744	22	40.79
SNUH-18P	maternal	366	3034006865	19997	8.28964e+06	110610254	65470	347363	4583573	50599250	19	40.82
	paternal	321	3019592857	19529	9.40683e+06	127396489	104045	596556	4253868	52615145	19	40.83
SNUH-18S	maternal	586	3013095398	16512	5141801	136743004	112423	388186	2222690	35778400	24	40.77
	paternal	522	3003090998	23202	5.75305e+06	132127266	127182	547574	2490607	41422607	24	40.77
SNUH-19P	maternal	392	3020868434	16568	7706297	158056507	143479	718544	4006415	46649403	21	40.84
	paternal	472	2941905443	20595	6.23285e+06	111328736	129176	517772	2588704	40812677	22	40.79
SNUH-19S	maternal	392	3025267787	17800	7.71752e+06	111354328	134422	394456	2.19243e+06	57795444	19	40.84
	paternal	428	3026690172	17309	7071706	143264855	104572	366254	2.52672e+06	48378009	19	40.83
SNUH-20P	maternal	1106	2941125932	16073	2.65925e+06	111134294	151322	435956	1146340	29842214	27	40.64
	paternal	1310	3014951186	18221	2.30149e+06	107080010	84503	173316	610191	29890788	31	40.73
SNUH-20S	haplotype 1	604	3015000531	15176	4.99172e+06	135055499	124144	442346	1.75424e+06	44243012	19	40.74
	haplotype 2	613	2981707136	16570	4.86412e+06	176921097	122238	318665	1243842	43652282	18	40.73
SNUH-21P	maternal	659	3016581414	20409	4.57751e+06	101231820	137835	536883	2323080	27767408	33	40.78
	paternal	664	3006321104	16540	4527592	138210103	121272	459977	2386066	28147892	31	40.76
SNUH-22P	maternal	1044	2911108072	10200	2.78842e+06	72914678	120097	382162	1.40154e+06	18198386	43	40.82
	paternal	1054	3010101489	18292	2.85588e+06	77996411	117625	379569	1452638	16687271	48	40.79
SNUH-23P	maternal	2868	2988169417	16571	1.0419e+06	26495049	93584	301785	987358	3345604	231	40.81
	paternal	3059	2885537214	15042	943294	21582337	71434.5	226100	860663	3495215	218	40.79
SNUH-24P	maternal	233	3026646251	24839	1.29899e+07	136300009	152481	1128365	9756006	59971622	16	40.82
	paternal	247	3033106972	25630	1.22798e+07	138030927	140169	934571	1.11099e+07	54683986	19	40.84
SNUH-25P	maternal	513	3034138325	17619	5.9145e+06	110558946	101154	457416	2427195	40595095	24	40.81
	paternal	466	3016238326	16080	6.47261e+06	111691823	99894	418390	2584717	41576997	22	40.82
SNUH-26P	haplotype 1	3034	2978454657	11587	981692	17442442	120280	346128	1063743	2770632	291	40.91
	haplotype 2	2531	2875788900	23694	1.13623e+06	33157242	181978	500923	1249828	2681197	277	40.94
SNUH-27P	haplotype 1	3468	3018118205	15901	870276	19962601	131286	337212	947322	2225891	350	40.86
	haplotype 2	2983	2907134975	19088	974568	20630758	195683	470536	1093806	2056916	349	40.89
SNUH-28P	haplotype 1	4973	2954810052	15558	594170	9851688	96954	258228	677589	1434390	555	40.91
	haplotype 2	3866	2798065786	16059	723762	15226452	158164	352658	802508	1564379	468	40.93
SNUH-29P	haplotype 1	2745	2950161261	7404	1074740	23693218	87103	288138	997340	3769994	205	40.94
	haplotype 2	2389	2907737485	14490	1.21714e+06	23656803	172229	459645	1324321	3209090	237	40.93
SNUH-30P	haplotype 1	1586	2963348592	19702	1.86844e+06	57734148	96106	281400	1407769	9441314	88	40.9
	haplotype 2	1383	2903601007	16894	2.09949e+06	62879445	138800	481698	1.78526e+06	8545446	94	40.9
SNUH-31P	haplotype 1	2753	3050769943	14641	1108162	18175851	158363	447510	1261111	2782856	296	40.87
	haplotype 2	2260	2955123296	16301	1.30758e+06	29316215	258400	606111	1447932	2987897	259	40.84
SNUH-32P	haplotype 1	730	3052399424	24031	4.18137e+06	88736390	168242	467597	2381339	26326745	31	40.87
	haplotype 2	527	3042659521	40581	5.77355e+06	83066681	317268	1492647	4684701	23169737	34	40.8
SNUH-33P	haplotype 1	541	3062473395	32468	5.66076e+06	133321517	201305	587736	3337121	34958267	23	40.85
	haplotype 2	374	3083203555	32468	8.24386e+06	139075098	246400	860550	5533621	58081047	18	40.84

### Sheet: Table S4
Table S4. Quality value and completeness of haplotype-resolved genome assemblies for each patient.
Sample ID	Haplotype	QV	Completeness (%)
SNUH-01P	haplotype 1	39.2666	-
	haplotype 2	39.3876	-
SNUH-03P	haplotype 1	48.293	-
	haplotype 2	48.7937	-
SNUH-06P	maternal	43.0465	96.7801
	paternal	42.9314	97.3804
SNUH-07P	maternal	55.2843	99.3136
	paternal	55.215	99.2169
SNUH-09P	haplotype 1	53.94	-
	haplotype 2	53.741	-
SNUH-09S	haplotype 1	54.7671	-
	haplotype 2	54.7997	-
SNUH-12P	haplotype 1	39.1309	-
	haplotype 2	39.2652	-
SNUH-13P	maternal	38.6755	93.5663
	paternal	38.8072	93.7904
SNUH-14P	maternal	39.6063	94.1214
	paternal	39.5963	94.0603
SNUH-15P	maternal	37.7689	92.3787
	paternal	37.7238	92.5316
SNUH-16P	maternal	41.4571	92.8427
	paternal	41.5339	94.1977
SNUH-17P	maternal	55.1082	99.1059
	paternal	54.8509	99.044
SNUH-17S	maternal	54.8137	99.5341
	paternal	54.978	99.5255
SNUH-19P	maternal	54.9847	99.7035
	paternal	55.1814	99.3471
SNUH-19S	maternal	54.8173	99.6911
	paternal	54.9024	99.5645
SNUH-20P	maternal	54.4363	97.3593
	paternal	54.3161	97.2356
SNUH-20S	haplotype 1	38.377	-
	haplotype 2	38.1183	-
SNUH-21P	maternal	53.0494	99.0378
	paternal	53.1052	98.9312
SNUH-22P	maternal	50.9406	99.2488
	paternal	50.8307	99.2011
SNUH-23P	maternal	45.5832	98.4696
	paternal	45.69	98.6026
SNUH-24P	maternal	57.4511	99.8109
	paternal	57.5949	99.7095
SNUH-25P	maternal	57.1735	99.5537
	paternal	56.6081	99.2468
SNUH-29P	haplotype 1	49.4044	-
	haplotype 2	49.4224	-
SNUH-30P	haplotype 1	51.7843	-
	haplotype 2	52.077	-
SNUH-32P	haplotype 1	54.2431	-
	haplotype 2	54.5077	-
QV, quality value
